# Real-time molecular classification of leukemias

**DOI:** 10.1101/2022.06.22.22276550

**Authors:** Mélanie Sagniez, Shawn M. Simpson, Maxime Caron, Marieke Rozendaal, Bastien Paré, Thomas Sontag, Sylvie Langlois, Alexandre Rouette, Vincent-Philippe Lavallée, Sonia Cellot, Daniel Sinnett, Thai Hoa Tran, Martin A. Smith

**Author notes:** Contributed equally (Mélanie Sagniez, Shawn M. Simpson).

## Abstract

Gene expression profiling provides a detailed molecular snapshot of cellular phenotypes that can be used to compare different biological conditions. Nanopore sequencing technology can generate high-resolution transcriptomic data in real-time and at low cost, which heralds new opportunities for molecular medicine. In this study, we demonstrate the clinical utility of real-time transcriptomic profiling by processing RNA sequencing data from childhood acute lymphoblastic leukemia (ALL) patients on-the-fly with a trained neural network classifier. This strategy successfully distinguished 11/12 representative ALL molecular subtypes and one non-leukemia control in as little as 5 minutes of sequencing on a *MinION* sequencer or in less than 1 hour on disposable, low cost *Flongle* flow cells. Our findings suggest that real-time transcriptomics constitutes a drastically efficient solution for the molecular diagnosis of ALL and other diseases, where conventional clinical workflows require days if not weeks to achieve similar results.
