## Supplementary Table 1 for "Real-time molecular classification of leukemias"

### Sheet: Supp Table 1
Supplementary table 1. Nanopore sequencing runs
Sample	Run type	sequencing date	library	flowcell	flowcell ID	Number of available pores	reads (4h sequencing)	Guppy version	Guppy mode	MinKNOW	Total sequencing time (s)	Notes
s0318	cDNA	2021-01-07	PCS109	FLO-MIN106	FAO93126	616(350)	1460980	v4.2.3	hac	v20.10.6	321952*
s0318	dRNA	2021-01-07	RNA002	FLO-MIN106	FAO92673	1386(500)	306410	v4.2.3	hac	v20.10.6	259108
s0215	cDNA	2021-01-11	PCS109	FLO-MIN106	FAO92792	1463	1965125	v4.2.3	hac	v20.10.6	259184
s0215	dRNA	2021-01-11	RNA002	FLO-MIN106	FAO92860	1478	250831	v4.2.3	hac	v20.10.6	166368
s0243	cDNA	2021-01-11	PCS109	FLO-MIN106	FAO93098	1092	1961166	v4.2.3	hac	v20.10.6	259194
s0243	dRNA	2021-01-11	RNA002	FLO-MIN106	FAO93023	961	184163	v4.2.3	hac	v20.10.6	166368
s0243	flongle	2022-01-27	LSK110	FLO-FLG001	AIZ078	54	120090	v5.1.13	fast	v21.11.7	132043*	5 additional PCR cycles performed after end-prep (low RNA concentrations)
s0236	cDNA	2021-01-11	PCS109	FLO-MIN106	FAO98669	1316	1926833	v4.2.3	hac	v20.10.6	259194
s0236	dRNA	2021-01-11	RNA002	FLO-MIN106	FAO97147	1475	260792	v4.2.3	hac	v20.10.6	166379
s0236	flongle	2022-02-01	LSK110	FLO-FLG001	AJA676	56	162478	v5.1.12	fast	v21.11.6	129598
s0232	cDNA	2021-01-11	PCS109	FLO-MIN106	FAO93475	1464	2072008	v4.2.3	hac	v20.10.6	258939
s0232	dRNA	2021-01-11	RNA002	FLO-MIN106	FAO92898	1425	295266	v4.2.3	hac	v20.10.6	166360
s0232	flongle	2022-01-20	LSK110	FLO-FLG001	AJA712	82	114407	v5.1.12	fast	v21.11.6	86401
s0205	cDNA	2021-01-11	PCS109	FLO-MIN106	FOA47021	982	1511629	v4.2.3	hac	v20.10.6	259196
s0205	dRNA	2021-01-11	RNA002	FLO-MIN106	FAO88559	1001	183246	v4.2.3	hac	v20.10.6	166033
s0205	flongle	2022-01-31	LSK110	FLO-FLG001	AJA696	86	233833	v5.1.12	fast	v21.11.6	86318
s0258	flongle	2022-01-24	LSK110	FLO-FLG001	AIZ063	57	109294	v5.1.12	fast	v21.11.6	91576
s0503	cDNA	2022-02-11	PCS109	FLO-MIN106	FAQ94584	1182	1549191	v5.1.12	hac	v21.11.6	259194
s0503	flongle	2022-01-26	LSK110	FLO-FLG001	AJC267	52	125822	v5.1.12	fast	v21.11.6	77990
s0998	flongle	2022-02-24	LSK110	FLO-FLG001	AJE474	48	123907	v5.1.13	fast	v21.11.7	66255
s0274	flongle	2022-03-01	LSK110	FLO-FLG001	AJD917	47	140092	v5.1.13	fast	v21.11.7	91356
s1018	flongle	2022-02-25	LSK110	FLO-FLG001	AJE528	74	264527	v5.1.13	fast	v21.11.7	129600
s0340	flongle	2022-03-02	LSK110	FLO-FLG001	AJD946	97	290692	v5.1.13	fast	v21.11.7	115973*
s0244	flongle	2022-02-09	LSK110	FLO-FLG001	AJE497	89	257535	v5.1.12	fast	v21.11.6	128090
											*Total sequencing time additionning last read's sequencing time from both sequencing summary files
